# Germline polygenic score for prostate cancer aggressiveness

## Abstract

**Background:** Risk stratification for prostate cancer (PCa) progression or aggressiveness is often based on clinicopathologic features, some of which may be influenced by genetic factors. We developed a novel, germline polygenic risk score (PRSagg) to predict likelihood of developing aggressive PCa.

**Methods:** PRSagg was developed using data from 38,688 patients with PCa (case-only analysis) from the Million Veteran Program (MVP) through a genome-wide search for variants associated with PCa grade group at diagnosis. We tested associations of PRSagg with grade group using the entire MVP dataset using the .632 bootstrap method. In an MVP cohort with localized PCa that was initially monitored without treatment, we tested PRSagg for association with unfavorable outcomes (subsequent development of grade group 4-5, metastasis, and/or biochemical recurrence after definitive treatment). We performed external validation in data from patients in the PRACTICAL Consortium (n=45,214) and from participants in the ProtecT randomized trial who underwent active monitoring (n=316). Odds ratios (ORs) were calculated per standard deviation (SD) increase with 95% confidence intervals, while adjusting for age, genetic ancestry, a previously developed polygenic score for risk of PCa (PHS601), and a polygenic score for benign elevated prostate-specific antigen (PRS_PSA_). For the outcome of metastasis, we additionally adjusted for PSA at diagnosis.

**Results:** In the MVP training dataset, PRSagg (172 variants) was associated with higher grade group at diagnosis (OR = 1.53 [1.51-1.56]) and with increased risk of unfavorable outcomes during monitoring (OR = 1.13 [1.09-1.18]). These findings were confirmed in the external datasets. PRSagg was associated with greater odds of higher grade group at diagnosis (OR = 1.09 [1.06-1.11]). Among ProtecT participants undergoing active monitoring, PRSagg was associated with higher risk of metastasis (OR = 2.15 [1.02-3.88]). Among MVP participants with high polygenic risk of developing any PCa, the risk of aggressive disease was highest in men with high PRSagg and low genetic risk of PSA elevation.

**Conclusions:** Among men who develop PCa, a weighted sum of common germline variants (PRSagg) is independently associated with PCa aggressiveness. These findings may inform future study of germline influence on tumor evolution and risk-stratified intensity of active surveillance.
