## Supplementary Tables for "Germline polygenic score for prostate cancer aggressiveness"

### Sheet: SuppTable1
Variant	Chromosome	Position (GRCh38)	Position (GRCh37)	Effect	Ref	EAF.MVP	EAF.EUR	EAF.AFR	Model coefficient
rs34588780	1	1212898	1148278	T	C	0.0497259	0.00169609	0.256612	-0.0371649
rs74050114	1	3122588	3039152	G	A	0.0324307	0.00105468	0.166275	-0.0577111
rs1642263269	1	22641220	22967706	A	G	0.342603	0.308719	0.428451	0.0259073
rs12026699	1	35936673	36402274	G	T	0.0882703	0.00837653	0.303157	0.0225164
rs35495320	1	36098196	36563797	T	C	0.0463525	0.00519816	0.112274	0.0557186
rs28580415	1	37831423	38297095	A	T	0.114121	0.135299	0.0488922	-0.0404816
rs4949973	1	95850718	96316274	C	T	0.102247	0.101125	0.114149	0.0424863
rs759001236	1	96940739	97406292	A	C	0.0308588	0.00314374	0.151848	-0.0502937
rs34906159	1	106096176	106638798	A	G	0.102674	0.126938	0.0220225	0.0397251
rs592019	1	232354369	232490115	C	T	0.34218	0.381207	0.22293	0.0300979
rs55945295	2	464789	464789	G	T	0.265413	0.254932	0.26542	-0.0287872
rs1553354947	2	38460356	38687497	C	A	0.475087	0.450707	0.616214	-0.0273134
rs4953431	2	46861781	47088920	T	G	0.251544	0.239727	0.319712	-0.0278044
rs942527923	2	145858762	146616328	G	GTAAA	0.0407134	0.0201369	0.118686	0.0540041
rs16825716	2	145900947	146658515	G	T	0.0441116	0.0273644	0.12026	-0.0497909
rs78254888	2	152395764	153252278	T	C	0.0858546	0.0810779	0.0459486	-0.0480933
rs12053409	2	161253382	162109893	G	A	0.186249	0.191742	0.179591	0.0322934
rs2289401	2	165139829	165996339	G	T	0.267469	0.223187	0.333925	-0.026306
rs17016919	3	269080	310763	C	G	0.150714	0.153823	0.102374	-0.037426
rs9311883	3	657093	698777	T	C	0.1926	0.161224	0.34059	-0.0324457
rs1354398	3	6087280	6128967	G	A	0.0924849	0.0919328	0.118953	0.0393699
rs79921329	3	9470011	9511695	T	C	0.0506116	0.0312618	0.095876	0.0544369
rs62244466	3	45135994	45177486	G	C	0.157787	0.180441	0.0938198	-0.0417998
rs12632421	3	67494252	67544676	C	T	0.0660068	0.0531342	0.0629091	-0.0403075
rs1346944	3	116315742	116034589	T	C	0.135282	0.047248	0.512299	0.0326892
rs7648959	3	159844708	159562497	G	A	0.342205	0.304455	0.529642	-0.0141021
rs1714497513	3	159865278	159583060	C	T	0.210912	0.239231	0.123476	-0.00202678
rs370245367	3	159869469	159587252	A	T	0.348446	0.363846	0.330795	-0.0182293
rs6778375	3	159926906	159644695	C	G	0.201341	0.214847	0.164305	0.00940895
rs13090564	3	159959337	159677125	G	A	0.148376	0.149103	0.174963	-0.0238065
rs540722	3	159975198	159692986	A	C	0.176592	0.206561	0.0562108	0.0231974
rs73217937	3	198113200	197840071	G	T	0.0861647	0.102717	0.0366978	-0.0412083
rs370469206	4	26528324	26529946	G	GA	0.0488693	0.00153604	0.253488	0.0409854
rs6853490	4	94623567	95544718	G	A	0.39827	0.430599	0.209199	-0.0166359
rs1214557488	4	94678647	95599798	A	AAACT	0.361819	0.405522	0.165865	-0.0171993
rs2850984	4	101181491	102102648	T	C	0.188853	0.228419	0.0416213	-0.0372733
rs534236558	4	123956691	124877846	GT	G	0.183041	0.191359	0.144549	0.0363028
rs374357957	4	135516019	136437169	C	A	0.244524	0.294123	0.0778563	0.033105
rs958532201	4	139434345	140355497	G	T	0.0831392	0.0953477	0.0469409	-0.0542173
rs56999914	4	160907222	161828374	A	G	0.247886	0.265172	0.173866	0.025999
rs12640076	4	174080692	175001843	T	C	0.223374	0.239792	0.152554	-0.0292441
rs1560864079	4	187066828	187987909	T	C	0.0974473	0.10695	0.0274327	-0.0118209
rs6822725	4	187071658	187992812	C	T	0.187222	0.137359	0.336291	-0.0307929
rs1489724028	4	188553493	189474639	G	A	0.0502621	0.0503249	0.0609673	0.0523211
rs10069690	5	1279675	1279790	T	C	0.316081	0.258646	0.590924	-0.023435
rs7732291	5	1341375	1341490	A	C	0.0685424	0.0176119	0.291555	0.0301614
rs386684494	5	1891707	1891819	G	A	0.473894	0.473836	0.466737	0.0195659
rs12653946	5	1895715	1895829	T	C	0.424388	0.424259	0.406338	0.00378306
rs73025642	5	3335346	3335460	A	G	0.0443275	0.0104883	0.144291	-0.0473239
rs6451275	5	36371083	36371185	G	A	0.320003	0.318197	0.394005	-0.0292325
rs1565895	5	117239183	116574879	T	C	0.137115	0.144356	0.0680617	-0.0314544
rs617384	5	142037722	141417287	C	A	0.485844	0.487418	0.522452	-0.0269842
rs4867908	5	170004111	169431115	A	G	0.295186	0.31158	0.204462	-0.0260698
rs163492	5	179290936	178717937	G	A	0.47244	0.458538	0.519651	0.0251065
rs143036633	6	2898644	2898878	C	T	0.0849792	0.0725544	0.148175	0.0376953
rs77929066	6	17069703	17069934	C	A	0.0368406	0.00106065	0.187926	0.047271
rs1772574418	6	32358388	32326161	A	G	0.210039	0.180988	0.318897	0.0289727
rs6458530	6	46927421	46895158	C	T	0.271487	0.282654	0.250725	-0.0295011
rs1320553	6	120647186	120968332	C	T	0.0951276	0.0381668	0.346167	0.0340801
rs1933864	6	120657358	120978504	T	C	0.132203	0.0404243	0.4947	0.010083
rs11348777	6	164322168	164743193	G	T	0.405171	0.432167	0.338257	0.0242639
rs11981454	7	2960999	3000633	T	C	0.158092	0.185516	0.0353333	0.0409626
rs1169582254	7	8562684	8602294	T	C	0.0643852	0.00211892	0.332436	-0.0415475
rs116204531	7	10696198	10735825	C	G	0.153949	0.171694	0.0483626	-0.025898
rs6460741	7	10710055	10749682	T	A	0.301407	0.271067	0.409009	-0.0168558
rs10950308	7	72470918	71935903	G	A	0.264652	0.302414	0.155737	0.0277823
rs1815333416	7	78678871	78308184	C	T	0.364975	0.361809	0.355036	0.0221863
rs58237313	7	85148079	84777395	C	T	0.250553	0.254011	0.170598	0.0278468
rs13311684	7	98050768	97680080	A	T	0.449341	0.380902	0.679076	-0.00366316
rs12704958	7	98056952	97686264	G	A	0.0746209	0.059854	0.115828	-0.0314454
rs55784506	7	98088889	97718201	A	G	0.503921	0.569966	0.240024	0.0142457
rs11763970	7	98188009	97817321	G	A	0.445383	0.543341	0.11516	0.00990163
rs1795761894	7	128935597	128575649	T	C	0.0684876	0.0864695	0.0148327	0.0624128
rs386719449	7	151474576	151171660	T	G	0.446431	0.45693	0.410665	0.0223796
rs4735808	8	612320	562320	G	T	0.502643	0.509767	0.464538	0.024128
rs3802290	8	3097194	2954716	C	G	0.186911	0.20034	0.0704901	-0.0384909
rs603441	8	9310287	9167797	A	T	0.220092	0.161654	0.449362	-0.0317024
rs28529465	8	14835835	14693344	C	T	0.246559	0.281806	0.103552	0.0257218
rs12546309	8	18765042	18622552	C	A	0.0776362	0.0424309	0.182969	-0.0364267
rs74451818	8	19664999	19522510	G	A	0.0572753	0.0487136	0.100718	-0.0245518
rs1313506560	8	19667783	19525290	G	T	0.0981574	0.0754175	0.207133	-0.0193898
rs6989904	8	19689796	19547307	T	C	0.090674	0.045122	0.294474	-0.0104513
rs7827358	8	34652662	34510180	T	C	0.102276	0.0757196	0.232748	0.0366892
rs16936432	8	69783799	70696034	T	C	0.188565	0.150853	0.375041	0.0243117
rs3935595	8	76420216	77332451	T	A	0.239998	0.209895	0.387898	0.0257101
rs7822076	8	123171311	124183551	G	A	0.253318	0.263184	0.255181	-0.030302
rs12114418	8	125509223	126521465	G	A	0.244002	0.238839	0.201905	-0.0257747
rs62522825	8	125900036	126912280	G	A	0.226689	0.251357	0.129239	-0.0292769
rs73351629	8	127006221	128018466	G	C	0.314981	0.331393	0.237591	0.0292474
rs12548781	8	129890907	130903153	T	A	0.185246	0.2098	0.0579426	0.0184802
rs747498	8	130018334	131030580	G	A	0.351608	0.309879	0.494742	0.0174414
rs10505548	8	130258208	131270454	A	G	0.218518	0.240704	0.0937578	0.00312432
rs11784638	8	130410227	131422473	A	G	0.365132	0.349982	0.469509	-0.0141419
rs1341894918	9	11104654	11104651	G	C	0.174022	0.126568	0.395107	-0.0290428
rs4878586	9	27810416	27810414	T	C	0.151969	0.0434199	0.616587	0.025668
rs1417078	9	79489743	82104658	A	G	0.168851	0.118148	0.404234	0.0372831
rs59388246	10	2862526	2904718	C	T	0.0661421	0.0327942	0.214185	-0.0445353
rs4934522	10	34935320	35224248	G	T	0.228021	0.245527	0.150145	-0.0331577
rs16923871	10	66986111	68745869	C	A	0.0372972	0.0181876	0.125017	-0.0561081
rs4980058	10	79282374	81042131	C	T	0.0508609	0.0112694	0.182897	-0.0484612
rs74878842	10	81686636	83446392	A	C	0.0648932	0.0495127	0.137383	0.050942
rs2957703	11	10352805	10374352	T	A	0.238115	0.219811	0.256508	-0.0316561
rs75608237	11	19231545	19253092	G	A	0.0587084	0.0740904	0.0127478	0.0498101
rs1145210	11	116688286	116559002	T	C	0.304777	0.319659	0.25469	-0.0305299
rs909530014	12	3142394	3251555	T	C	0.30286	0.309333	0.310915	0.0255841
rs1864351707	12	4309798	4418964	A	ACT	0.456948	0.437241	0.508402	-0.0226794
rs4246238	12	26091506	26244439	C	T	0.130388	0.0977115	0.278792	-0.0366691
rs12830481	12	45031792	45425575	T	C	0.0933398	0.10448	0.0405431	-0.0514739
rs1315850709	12	45715887	46109638	G	A	0.328572	0.245147	0.609349	0.0240473
rs74691598	13	26014495	26588633	A	G	0.0393479	0.0119753	0.158962	-0.0538064
rs2504222	13	27943259	28517396	A	C	0.190624	0.141463	0.388132	0.0315475
rs1556782	13	37976881	38551018	A	G	0.192623	0.151376	0.313348	-0.0266246
rs9645866	13	101717357	102369707	C	A	0.187473	0.213495	0.0443455	-0.0332946
rs9971994	13	103628522	104280872	A	G	0.173847	0.164247	0.239566	0.025149
rs4488317	13	103691212	104343562	T	C	0.319275	0.236671	0.693493	0.0122414
rs61961078	13	112654036	113308350	T	C	0.244386	0.253362	0.197153	0.0297578
rs56305068	14	33114722	33583928	G	A	0.309783	0.323386	0.181542	0.0298745
rs72722868	14	57469906	57936624	C	T	0.0616697	0.0770789	0.0133108	-0.0609285
rs28515939	14	59932364	60399082	C	T	0.145862	0.104153	0.325366	0.0476992
rs12895282	14	78701872	79168215	C	T	0.24527	0.254321	0.245549	-0.0249506
rs1364224567	14	79564169	80030512	T	TA	0.100806	0.0814171	0.188866	0.0395417
rs190092	14	79585140	80051483	C	A	0.369432	0.287296	0.712172	0.0123284
rs8013071	14	97981267	98447604	A	G	0.0955567	0.0859965	0.14442	0.0421742
rs74931089	15	26379700	26624847	A	G	0.108151	0.103544	0.139573	-0.0404713
rs34678577	15	30885262	31177465	C	A	0.154698	0.151159	0.148528	-0.0411699
rs7166275	15	52416482	52708679	A	G	0.102956	0.128511	0.0233059	0.0487728
rs56772515	15	93321000	93864229	C	T	0.120966	0.0844856	0.295667	0.0292365
rs72779510	16	19084212	19095534	G	C	0.10439	0.1291	0.0240263	-0.0515124
rs7204636	16	26786884	26798205	T	G	0.325108	0.360838	0.237214	0.0245835
rs3751723	16	54286285	54320197	T	G	0.305197	0.338112	0.157774	-0.0279983
rs55834288	16	62952459	62986363	G	A	0.100914	0.0998638	0.131997	0.043972
rs376507945	16	62993584	63027488	C	T	0.136159	0.106032	0.293205	0.0105445
rs9930729	16	79909187	79943084	T	C	0.126099	0.107514	0.220392	0.0361617
rs11646378	16	88692959	88759367	A	C	0.220245	0.236771	0.197792	-0.0307676
rs11658227	17	19698622	19601935	G	A	0.382105	0.378007	0.40285	0.026763
rs73379465	18	6517168	6517167	T	C	0.120468	0.100348	0.180116	0.0385499
rs77659526	18	12015299	12015298	G	C	0.116905	0.130488	0.0389115	0.0409981
rs28494972	18	50506249	48032619	T	G	0.0696132	0.0582941	0.128538	0.0411742
rs10503138	18	69004928	66672165	T	C	0.0445905	0.0269415	0.0959619	0.056626
rs12980084	19	5753335	5753346	C	T	0.279744	0.240734	0.43481	0.0290199
rs12980486	19	8192090	8256974	G	A	0.321373	0.349657	0.228102	0.0249392
rs2090064839	19	50840481	51343728	G	C	0.462944	0.406803	0.605876	-0.00287996
rs2659051	19	50842312	51345568	C	G	0.209146	0.21242	0.157168	0.0141791
rs56397626	19	50843266	51346522	G	A	0.113141	0.0962841	0.201828	0.0050142
rs266849	19	50845834	51349090	G	A	0.187259	0.195166	0.117364	0.00283124
rs266869	19	50848824	51352080	G	A	0.247173	0.228923	0.259861	-0.011609
rs2569733	19	50849559	51352815	G	T	0.210919	0.225016	0.0878895	-0.00747616
rs11665748	19	50851141	51354397	G	A	0.368571	0.342113	0.477104	0.00837325
rs2659124	19	50851341	51354597	A	T	0.153193	0.141784	0.155904	0.060095
rs266863	19	50852394	51355650	T	C	0.426595	0.408692	0.499628	0.00129558
rs1444646431	19	50857562	51360816	C	T	0.306665	0.280167	0.385374	0.000192254
rs111362352	19	50862184	51365440	T	C	0.0802558	0.0760039	0.115079	0.0880433
rs2739456	19	50864025	51367281	T	G	0.395002	0.404287	0.433961	0.0210991
rs1045390877	20	47168344	45796992	A	AC	0.0430151	0.00186809	0.216227	0.0460813
rs2426458	20	53184507	51801046	G	A	0.397476	0.46065	0.1668	-0.0297814
rs2284552	21	33271777	34644082	T	G	0.219575	0.212371	0.174334	-0.0295276
rs60594683	22	20229680	20217203	A	T	0.138134	0.134342	0.178312	-0.0386198
rs5944281	X	26073184	26091301	T	G	0.126088	0.1385	0.0934238	0.0294238
rs726546	X	135338261	134472186	A	T	0.274987	0.308974	0.156882	0.0202516
rs5966028	X	146081873	145163391	A	G	0.0507898	0.0235028	0.170598	-0.020949
rs7471134	X	146100596	145182114	T	A	0.0632879	0.0401567	0.1668	-0.0189613
rs386674367	4	52272452	53138614	T	A	0.979573	0.99903	0.895016	-0.0346928
rs1802130101	8	1367239	1315397	T	C	0.00253131	4.29995e-05	0.0132536	0.179348
rs1333196211	8	1367414	1315572	C	A	0.00253388	4.29995e-05	0.0132679	6.95658e-13
rs115996160	8	38238469	38095987	A	T	0.00373229	2.62774e-05	0.0196179	0.0900894
rs75741226	8	127556935	128569180	G	A	0.222234	0.198088	0.294059	0.00818099
rs1823041567	9	79738776	82353670	T	C	0.0140665	0.000496883	0.0721933	0.0588437
rs1361971601	14	93292298	93758644	G	GT	0.00253045	0.00314852	0.000920784	0.113055
rs73995115	17	70865835	68861976	G	A	0.00194881	1.19443e-05	0.0101143	0.0665251
rs1396895261	17	70871444	68867582	T	C	0.00195909	1.19443e-05	0.0101668	0.190267
rs150629485	19	3886448	3886446	A	G	0.00296647	0.00213086	0.00721837	0.0802969
rs756770537	22	46035096	46430976	C	T	0.00106135	0.00119085	0.000300567	0.146481
Supplementary Table 1. 172 SNPs included in PRSagg.

### Sheet: SuppTable2
Variable	OR
PRSagg	1.10 [1.03 - 1.16]
Age	1.00 [0.993-1.008]
PHS601	1.04 [0.97 - 1.09]
PGSPSA	0.96 [0.91-1.01]
PSA	1.10 [0.97-1.28]
Genetic Ancestry
AFR	0.96 [0.86-1.09]
AMR	1.09 [0.99-1.31]
EAS	1.14 [0.49-2.09]
Supplementary Table 2. Odds ratios of the variables used in testing the association between PRSagg and unfavorable outcomes in the pseudo-AM dataset while accounting for PSA at diagnosis.

### Sheet: SuppTable3
Variable	Progression to >= T3	Transition out of AM
PRSagg	1.77 [1.01-2.80]	1.59 [1.10-2.19]
Age	1.02 [0.94-1.09]	0.99 [0.95-1.03]
PSA	1.21 [1.11-1.34]	1.27 [1.13-1.44]
PHS601	1.32 [0.82-1.93]	1.82 [1.26-2.54]
PGSPSA	0.72 [0.50-1.03]	0.79 [0.62-0.99]
Supplementary Table 3. Odds ratios of the variables used in testing the association between PRSagg and Progression to >= T3 and Transition out of AM in ProtecT, using a generalized linear model with a logit link function.

### Sheet: SuppTable4
Chr	Pos	Ref	Effect
10	2862526	T	C
10	34935320	T	G
10	66986111	A	C
10	79282374	T	C
10	81686636	C	A
1	3122588	A	G
1	1212898	C	T
1	22641220	G	A
1	36098196	C	T
1	37831423	T	A
1	35936673	T	G
11	10352805	A	T
11	19231545	A	G
1	96940739	C	A
1	95850718	T	C
11	116688286	C	T
1	106096176	G	A
12	4309798	ACT	A
12	3142394	C	T
12	26091506	T	C
12	45031792	C	T
12	44888306	T	C
12	45715887	A	G
1	232354369	T	C
13	26014495	G	A
13	27943259	C	A
13	37976881	G	A
13	103691212	C	T
13	103628522	G	A
13	101717357	A	C
13	112654036	C	T
14	33114722	A	G
14	57469906	T	C
14	59932364	T	C
14	79564169	TA	T
14	79561574	C	T
14	79585140	A	C
14	78701872	T	C
14	97981267	G	A
15	30885262	A	C
15	26379700	G	A
15	52416482	G	A
15	93321000	T	C
16	19084212	C	G
16	26786884	G	T
16	54286285	G	T
16	62952459	A	G
16	62993584	T	C
16	79909187	C	T
16	88692959	C	A
17	19698622	A	G
18	6517168	C	T
18	12015299	C	G
18	50506249	G	T
18	69004928	C	T
19	5753335	T	C
19	8192090	A	G
19	50862184	C	T
19	50851341	T	A
19	50856596	C	T
19	50845834	A	G
19	50851141	A	G
19	50842312	G	C
19	50838070	G	A
19	50842008	T	C
19	50843266	A	G
19	50857562	T	C
19	50860142	T	C
19	50849559	T	G
19	50861013	G	A
19	50852394	C	T
19	50853544	A	G
19	50861547	T	A
19	50856197	T	C
19	50839876	G	A
19	50848824	A	G
19	50847484	A	G
19	50840481	C	G
19	50855432	C	T
19	50855373	C	T
19	50864025	G	T
19	50859770	T	C
19	50845316	G	T
19	50860405	G	A
19	50870981	C	T
19	50860984	T	C
19	50832687	T	C
19	50858681	A	G
20	47168344	AC	A
20	53184507	A	G
2	464789	T	G
2	38460356	A	C
2	46861781	G	T
21	33271777	G	T
2	152395764	C	T
2	145858762	GTAAA	G
2	145900947	T	G
2	161253382	A	G
2	165139829	T	G
22	20229680	T	A
3	269080	G	C
3	6087280	A	G
3	657093	C	T
3	9470011	C	T
3	45135994	C	G
3	67494252	T	C
3	116315742	C	T
3	159869469	T	A
3	159844708	A	G
3	159791591	T	C
3	159959337	A	G
3	159832340	T	C
3	159926906	G	C
3	159975198	C	A
3	159865278	T	C
3	198113200	T	G
4	26528324	GA	G
4	94623567	A	G
4	101181491	C	T
4	94678647	AAACT	A
4	123956691	G	GT
4	135516019	A	C
4	139434345	T	G
4	160907222	G	A
4	163057362	T	TG
4	174080692	C	T
4	187071658	T	C
4	188553493	A	G
4	187066828	C	T
5	1279675	C	T
5	1891707	A	G
5	1341375	C	A
5	1895715	C	T
5	3335346	G	A
5	36371083	A	G
5	117239183	C	T
5	142037722	A	C
5	170004111	G	A
5	179290936	A	G
6	2898644	T	C
6	17069703	A	C
6	32358388	G	A
6	46927421	T	C
6	120647186	T	C
6	120657358	C	T
6	164322168	T	G
7	2960999	C	T
7	8562684	C	T
7	10696198	G	C
7	10710055	A	T
7	72470918	A	G
7	78678871	T	C
7	85148079	T	C
7	98188009	A	G
7	98088889	G	A
7	98056952	A	G
7	98050768	T	A
7	128935597	C	T
7	151474576	G	T
8	3097194	G	C
8	612320	T	G
8	9310287	T	A
8	18765042	A	C
8	14835835	T	C
8	19664999	A	G
8	19667783	T	G
8	19689796	C	T
8	34652662	C	T
8	69783799	C	T
8	76420216	A	T
8	127006221	C	G
8	125509223	A	G
8	125900036	A	G
8	123171311	A	G
8	130018334	A	G
8	130410227	G	A
8	130258208	G	A
8	129890907	A	T
9	11104654	C	G
9	27810416	C	T
9	79489743	G	A
X	26073184	G	T
X	67876703	T	TA
X	135338261	T	A
X	146081873	G	A
X	146100596	A	T
2	78829826	C	T
2	78838313	G	C
4	52272452	A	T
6	106914387	G	A
8	1367239	C	T
8	1367414	A	C
8	38238469	T	A
8	53441468	G	A
8	127556935	A	G
8	127557016	T	A
9	79738776	C	T
14	93292298	GT	G
17	70865835	A	G
17	70871444	C	T
19	3886448	G	A
22	46035096	T	C
Supplementary Table 4. Full GWAS results containing 202 SNPs.

### Sheet: SuppTable5
	PRSagg	PRS601	PRS PSA
Total SNP count	172	601	335
Unique	168 (97.7%)	564 (93.8%)	302 (90.1%)
	Number shared
PRSagg and PHS601	4
PRSagg and PRS PSA	0
PHS601 and PRS PSA	33
PRSagg, PHS601, and PRS PSA	0
Supplementary Table 5. Summary of SNP overlap with previously published sets.

### Sheet: SuppTable6
node1	node2	node1_string_id	node2_string_id	neighborhood_on_chromosome	gene_fusion	phylogenetic_cooccurrence	homology	coexpression	experimentally_determined_interaction	database_annotated	automated_textmining	combined_score
AGO3	CCND2	9606.ENSP00000362287	9606.ENSP00000261254	0	0	0	0	0.055	0	0.5	0.054	0.513
CCND2	TERT	9606.ENSP00000261254	9606.ENSP00000309572	0	0	0	0	0.042	0.187	0	0.41	0.5
CCND2	AGO3	9606.ENSP00000261254	9606.ENSP00000362287	0	0	0	0	0.055	0	0.5	0.054	0.513
CLPTM1L	LPCAT1	9606.ENSP00000313854	9606.ENSP00000283415	0	0	0	0	0.098	0	0	0.576	0.601
CLPTM1L	TERT	9606.ENSP00000313854	9606.ENSP00000309572	0	0	0	0	0.075	0	0	0.924	0.926
CSMD1	SGCZ	9606.ENSP00000489225	9606.ENSP00000371512	0	0	0	0	0.124	0	0	0.37	0.424
CTNNA3	LRRTM3	9606.ENSP00000389714	9606.ENSP00000355187	0	0	0	0	0.211	0	0	0.89	0.91
DBX2	IRX3	9606.ENSP00000331470	9606.ENSP00000331608	0	0	0	0	0	0.065	0	0.643	0.652
DLGAP2	ERICH1	9606.ENSP00000489774	9606.ENSP00000262109	0	0	0	0	0.064	0	0	0.453	0.466
DLGAP2	MAGI2	9606.ENSP00000489774	9606.ENSP00000346151	0	0	0	0	0.108	0.214	0	0.238	0.42
DLGAP2	NRXN3	9606.ENSP00000489774	9606.ENSP00000489551	0	0	0	0	0.153	0.094	0.5	0.184	0.645
ERICH1	DLGAP2	9606.ENSP00000262109	9606.ENSP00000489774	0	0	0	0	0.064	0	0	0.453	0.466
IRX3	DBX2	9606.ENSP00000331608	9606.ENSP00000331470	0	0	0	0	0	0.065	0	0.643	0.652
KLK2	KLK3	9606.ENSP00000313581	9606.ENSP00000314151	0	0	0.052	0.977	0.779	0	0.75	0.387	0.963
KLK3	LMTK2	9606.ENSP00000314151	9606.ENSP00000297293	0	0	0	0	0	0	0	0.555	0.555
KLK3	TERT	9606.ENSP00000314151	9606.ENSP00000309572	0	0	0	0	0.064	0	0	0.549	0.559
KLK3	KLK2	9606.ENSP00000314151	9606.ENSP00000313581	0	0	0.052	0.977	0.779	0	0.75	0.387	0.963
LMTK2	KLK3	9606.ENSP00000297293	9606.ENSP00000314151	0	0	0	0	0	0	0	0.555	0.555
LPCAT1	CLPTM1L	9606.ENSP00000283415	9606.ENSP00000313854	0	0	0	0	0.098	0	0	0.576	0.601
LRRTM3	NXPH1	9606.ENSP00000355187	9606.ENSP00000384551	0	0	0	0	0.215	0	0	0.457	0.556
LRRTM3	NRXN3	9606.ENSP00000355187	9606.ENSP00000489551	0	0	0	0	0.141	0.472	0.5	0.317	0.824
LRRTM3	CTNNA3	9606.ENSP00000355187	9606.ENSP00000389714	0	0	0	0	0.211	0	0	0.89	0.91
LSAMP	NPAS3	9606.ENSP00000419000	9606.ENSP00000348460	0	0	0	0	0.146	0	0	0.393	0.459
MAGI2	DLGAP2	9606.ENSP00000346151	9606.ENSP00000489774	0	0	0	0	0.108	0.214	0	0.238	0.42
NPAS3	LSAMP	9606.ENSP00000348460	9606.ENSP00000419000	0	0	0	0	0.146	0	0	0.393	0.459
NRXN3	LRRTM3	9606.ENSP00000489551	9606.ENSP00000355187	0	0	0	0	0.141	0.472	0.5	0.317	0.824
NRXN3	NXPH1	9606.ENSP00000489551	9606.ENSP00000384551	0	0	0	0	0.137	0.507	0	0.29	0.671
NRXN3	DLGAP2	9606.ENSP00000489551	9606.ENSP00000489774	0	0	0	0	0.153	0.094	0.5	0.184	0.645
NXPH1	LRRTM3	9606.ENSP00000384551	9606.ENSP00000355187	0	0	0	0	0.215	0	0	0.457	0.556
NXPH1	NRXN3	9606.ENSP00000384551	9606.ENSP00000489551	0	0	0	0	0.137	0.507	0	0.29	0.671
SGCZ	CSMD1	9606.ENSP00000371512	9606.ENSP00000489225	0	0	0	0	0.124	0	0	0.37	0.424
TERT	CCND2	9606.ENSP00000309572	9606.ENSP00000261254	0	0	0	0	0.042	0.187	0	0.41	0.5
TERT	KLK3	9606.ENSP00000309572	9606.ENSP00000314151	0	0	0	0	0.064	0	0	0.549	0.559
TERT	CLPTM1L	9606.ENSP00000309572	9606.ENSP00000313854	0	0	0	0	0.075	0	0	0.924	0.926
Supplementary Table 6. Interactions identified by the pathway analysis from the STRING database.

### Sheet: SuppTable7
1. Androgen Receptor & Kallikrein Signaling
rsID	Gene	Consequence	Biotype	Biological Function	PCa Aggressive Risk Contribution
rs386684494	IRX4	upstream_gene_variant	protein_coding	Iroquois homeobox transcription factor; regulates HOXB13-mediated AR signaling	Well-established PCa risk gene; risk alleles associated with aggressive disease
rs12653946	CTD-2194D22.4	intron_variant	lncRNA	lncRNA near IRX4; regulatory activity around IRX4 PCa risk locus	May regulate IRX4 expression in prostate tissue
rs4980058	ZMIZ1	intron_variant	protein_coding	Transcriptional coactivator of androgen receptor and SMAD signaling	Directly coactivates AR; variants may enhance AR transcriptional output in tumor cells
rs11763970	LMTK2	intron_variant	protein_coding	Lemur tyrosine kinase 2; modulates AR nuclear localization and activity	Directly implicated in PCa; multiple GWAS associations with susceptibility
rs6853490	PDLIM5	intron_variant	protein_coding	Scaffolding protein linking signaling to cytoskeleton; modulates AR activity	Variants may affect AR signaling efficiency in prostate epithelium
rs11665748	KLK3	upstream_gene_variant	protein_coding	PSA; primary clinical biomarker for PCa detection and monitoring	Regulatory variants affect PSA expression; influence screening performance
rs2659124	KLK3	upstream_gene_variant	protein_coding	See rs11665748	See rs11665748
rs266863	KLK3	upstream_gene_variant	protein_coding	See rs11665748	See rs11665748
rs1444646431	KLK3 / KLK2	intron_variant	protein_coding	KLK3 (PSA) and KLK2; prostate kallikrein serine proteases	Kallikrein cascade activity affects ECM degradation and tumor invasion
rs111362352	KLK3 / KLK2	downstream_gene_variant	protein_coding	See rs1444646431	See rs1444646431
rs2739456	KLK3 / KLK2	downstream_gene_variant	protein_coding	See rs1444646431	See rs1444646431
rs2090064839	KLK15	upstream_gene_variant	protein_coding	Kallikrein-15; serine protease expressed in prostate	Elevated expression associated with PCa; contributes to ECM degradation
rs2659051	lncRNA (KLK locus)	intron_variant	lncRNA	lncRNA near KLK gene cluster chr19q13	May regulate neighboring KLK2/KLK3 expression
rs56397626	lncRNA (KLK locus)	intron_variant	lncRNA	lncRNA near KLK gene cluster	See rs2659051
rs266849	lncRNA (KLK locus)	intron_variant	lncRNA	lncRNA near KLK gene cluster	See rs2659051
rs266869	lncRNA (KLK locus)	intron_variant	lncRNA	lncRNA near KLK gene cluster	See rs2659051
rs2569733	lncRNA (KLK locus)	intron_variant	lncRNA	lncRNA near KLK gene cluster	See rs2659051
2. Cell Proliferation & Cell Cycle
rsID	Gene	Consequence	Biotype	Biological Function	PCa Aggressive Risk Contribution
rs10069690	TERT	intron_variant	protein_coding	Telomerase reverse transcriptase; maintains telomere length, enabling cellular immortality	Major PCa susceptibility gene; enables indefinite tumor cell proliferation; enriched in aggressive/metastatic disease
rs7732291	CLPTM1L / LPCAT1	intron_variant	protein_coding	CLPTM1L: pan-cancer survival gene near TERT; LPCAT1: phospholipid remodeling	CLPTM1L promotes cancer cell survival; LPCAT1 upregulated in aggressive PCa
rs1864351707	CCND2 / TIGAR	downstream_gene_variant	protein_coding	Cyclin D2: G1/S cell cycle regulator; TIGAR: metabolic regulator reducing ROS	CCND2 overexpression drives cell cycle in PCa; TIGAR supports survival under oxidative stress
rs75608237	E2F8 / CSRP3-AS1	intron_variant	protein_coding	E2F8: atypical E2F transcription factor repressing cell cycle genes	Loss of E2F8 repression promotes aberrant S-phase entry and genomic instability in PCa
rs386719449	RHEB	intron_variant	protein_coding	GTPase activating mTORC1; regulates cell growth and autophagy	RHEB-mTORC1 hyperactivation common in advanced PCa and treatment resistance
rs12026699	AGO3	intron_variant	protein_coding	Core RISC component; miRNA/siRNA-mediated gene silencing	Dysregulated AGO3 alters oncogenic/tumor-suppressive miRNA balance in PCa
3. Tumor Suppressor Pathways
rsID	Gene	Consequence	Biotype	Biological Function	PCa Aggressive Risk Contribution
rs1815333416	MAGI2	intron_variant	protein_coding	Scaffolding protein stabilizing PTEN; suppresses PI3K/AKT signaling	Loss of MAGI2 reduces PTEN stability, hyperactivating PI3K/AKT; promotes CRPC
rs3802290	CSMD1	intron_variant	protein_coding	Large transmembrane tumor suppressor; frequently deleted in cancer	One of the most commonly deleted tumor suppressors in PCa; loss associated with high Gleason grade and metastasis
rs1346944	LSAMP / LSAMP-AS1	intron_variant	protein_coding	Limbic system-associated membrane protein; candidate tumor suppressor	Loss via deletion or methylation promotes PCa cell growth and invasion
rs16923871	LRRTM3 / CTNNA3	intron_variant	protein_coding	CTNNA3: alpha-T-catenin; links cadherin to actin cytoskeleton; tumor suppressor	CTNNA3 loss disrupts cadherin-mediated adhesion, promoting EMT in PCa
rs7648959	SCHIP1	intron_variant	protein_coding	Interacts with NF2/merlin tumor suppressor; cytoskeletal organization	Disruption of merlin signaling promotes cell proliferation; identified in PCa GWAS
rs1714497513	SCHIP1	intron_variant	protein_coding	See rs7648959	See rs7648959
rs370245367	SCHIP1	intron_variant	protein_coding	See rs7648959	See rs7648959
4. Invasion, Metastasis & EMT
rsID	Gene	Consequence	Biotype	Biological Function	PCa Aggressive Risk Contribution
rs62244466	CDCP1	intron_variant	protein_coding	Transmembrane glycoprotein promoting cell survival, migration, and invasion	Overexpressed in metastatic PCa; promotes Src-kinase signaling, anoikis resistance, and bone metastasis
rs78254888	FMNL2	intron_variant	protein_coding	Formin-like protein 2; actin cytoskeleton remodeling and invasion	Promotes cancer cell invasion; may contribute to PCa spread to bone
rs10505548	ASAP1	intron_variant	protein_coding	ArfGAP; regulates focal adhesion dynamics and MMP secretion	Overexpressed in PCa; promotes invasion and metastatic progression
rs11784638	ASAP1	intron_variant	protein_coding	See rs10505548	See rs10505548
rs1361971601	BTBD7	intron_variant	protein_coding	Promotes EMT via SNAIL and MMP14 upregulation; branching morphogenesis	Promotes EMT; contributes to PCa invasion and metastasis to lymph nodes and bone
rs12548781	CYRIB	intron_variant	protein_coding	Regulates actin cytoskeleton via WAVE complex; cell migration	Promotes lamellipodia formation and directional cancer cell migration
rs747498	CYRIB	upstream_gene_variant	protein_coding	See rs12548781	See rs12548781
rs12895282	NRXN3	intron_variant	protein_coding	Neurexin-3; presynaptic cell adhesion molecule; synaptic formation	Contributes to perineural invasion, a hallmark of aggressive PCa
rs1364224567	NRXN3	intron_variant	protein_coding	See rs12895282	See rs12895282
rs190092	NRXN3	intron_variant	protein_coding	See rs12895282	See rs12895282
rs9645866	FGF14 / ITGBL1	3_prime_UTR_variant	protein_coding	ITGBL1: ECM protein modulating integrin signaling; FGF14: modulates sodium channels	ITGBL1 promotes metastasis via TGF-β signaling; FGF signaling promotes PCa progression
rs163492	ADAMTS2	intron_variant	protein_coding	Procollagen N-proteinase; ECM remodeling	ADAMTS proteases facilitate tumor invasion and stromal remodeling in PCa
rs74451818	CSGALNACT1	intron_variant	protein_coding	Initiates chondroitin sulfate chain biosynthesis; ECM proteoglycan synthesis	Chondroitin sulfate ECM promotes growth factor signaling and PCa cell invasion
rs1313506560	CSGALNACT1	intron_variant	protein_coding	See rs74451818	See rs74451818
rs6989904	CSGALNACT1 / AS1	intron_variant	protein_coding	See rs74451818	See rs74451818
5. Immune Response & Tumor Microenvironment
rsID	Gene	Consequence	Biotype	Biological Function	PCa Aggressive Risk Contribution
rs34588780	SDF4 / TNFRSF4	downstream_gene_variant	protein_coding	TNFRSF4 (OX40): T cell co-stimulatory receptor; immune activation	OX40 modulates anti-tumor immune responses and CD8+ T cell activity in tumor microenvironment
rs1642263269	C1QC / C1QA	upstream_gene_variant	protein_coding	C1q complement complex; innate immunity and apoptotic cell clearance	C1q from tumor-associated macrophages promotes PCa tumor growth; correlates with aggressive phenotype
rs143036633	SERPINB9	intron_variant	protein_coding	PI-9; inhibits granzyme B, protecting cells from CTL-mediated apoptosis	Overexpression enables immune evasion; correlates with immunotherapy resistance in PCa
rs1772574418	TSBP1 / TSBP1-AS1	intron_variant	protein_coding	Testis-specific protein; located in MHC region	MHC region variants influence immune recognition of tumor antigens
rs1795761894	IRF5	upstream_gene_variant	protein_coding	Transcription factor regulating type I IFN and pro-inflammatory cytokines	Shapes M1/M2 macrophage polarization; reduced IRF5 favors immunosuppressive M2 macrophages in PCa
rs2289401	SCN3A	intron_variant	protein_coding	Voltage-gated sodium channel Nav1.3; neuronal excitability	VGSCs upregulated in metastatic PCa; promote invasion via non-canonical mechanisms
rs4867908	DOCK2	intron_variant	protein_coding	GEF for RAC1; regulates lymphocyte migration and chemotaxis	DOCK2-RAC1 signaling regulates immune cell infiltration; variants may alter PCa immune microenvironment
rs2284552	IL10RB	intron_variant	protein_coding	IL-10 receptor beta; anti-inflammatory cytokine signaling	IL-10 is immunosuppressive in PCa tumor microenvironment; variants may alter immune evasion
rs11981454	CARD11	intron_variant	protein_coding	Scaffold protein in NF-κB signaling; critical for lymphocyte activation	NF-κB is a major driver of PCa progression and castration resistance
rs6778375	IL12A-AS1	intron_variant	lncRNA	Antisense RNA of IL12A; may regulate IL-12 expression	IL-12 critical for anti-tumor CD8+ T cell responses; dysregulation may impair PCa immune surveillance
rs13090564	IL12A-AS1	intron_variant	lncRNA	See rs6778375	See rs6778375
rs540722	IL12A-AS1	intron_variant	lncRNA	See rs6778375	See rs6778375
6. Epigenetic & Transcriptional Regulation
rsID	Gene	Consequence	Biotype	Biological Function	PCa Aggressive Risk Contribution
rs79921329	SETD5	intron_variant	protein_coding	Histone methyltransferase; chromatin remodeling and transcriptional regulation	Epigenetic dysregulation via histone methylation drives PCa; SETD5 alterations disrupt differentiation states
rs1802130101	DLGAP2	intron_variant	protein_coding	Postsynaptic density scaffolding protein; synaptic plasticity	Methylation-silenced in PCa; epigenetic loss associated with tumor progression
rs1333196211	DLGAP2	intron_variant	protein_coding	See rs1802130101	See rs1802130101
rs28580415	MTF1	intron_variant	protein_coding	Regulates metallothionein expression; zinc homeostasis and oxidative stress response	Zinc loss in PCa is a key event in malignant transformation; MTF1 variants may impair zinc-mediated tumor suppression
7. Prostate Cancer lncRNAs
rsID	Gene	Consequence	Biotype	Biological Function	PCa Aggressive Risk Contribution
rs73351629	PCAT1	intron_variant	lncRNA	Prostate Cancer Associated Transcript 1; oncogenic lncRNA overexpressed in PCa	Overexpressed in high-grade PCa; represses BRCA2; regulated by PRC2; associated with aggressive disease and poor prognosis
rs12653946	CTD-2194D22.4	intron_variant	lncRNA	lncRNA near IRX4 PCa risk locus	Participates in local chromatin regulation around IRX4 PCa risk locus
rs62522825	LINC00861 region	upstream_gene_variant	snRNA	Region within 8q24; contains snRNA pseudogene and lncRNAs	8q24 is a major PCa susceptibility locus with multiple independent risk variants
8. Metabolism & Mitochondrial Function
rsID	Gene	Consequence	Biotype	Biological Function	PCa Aggressive Risk Contribution
rs12632421	SUCLG2	intron_variant	protein_coding	TCA cycle succinate-CoA ligase beta subunit; energy metabolism	Succinate accumulation inhibits HIF-PHDs and promotes pseudohypoxia in aggressive PCa
rs72779510	COQ7 / COQ7-DT	downstream_gene_variant	protein_coding	Coenzyme Q biosynthesis; mitochondrial electron transport chain	COQ7 deficiency impairs CoQ10 synthesis, affecting ROS levels and energy metabolism in tumor cells
rs1864351707	CCND2 / TIGAR	downstream_gene_variant	protein_coding	TIGAR: reduces glycolysis and ROS under stress; CCND2: cell cycle regulator	TIGAR supports metabolic adaptation and survival under oxidative stress in PCa
rs115996160	DDHD2	intron_variant	protein_coding	Phospholipase A1; lipid metabolism and intracellular membrane trafficking	Lipid metabolism reprogramming is a hallmark of PCa; altered phospholipid remodeling affects androgen metabolism
rs2957703	AMPD3	intron_variant	protein_coding	AMP deaminase; purine nucleotide cycle in muscle energy metabolism	Purine metabolism supports rapid cancer cell proliferation and DNA synthesis rates
9. DNA Damage Response
rsID	Gene	Consequence	Biotype	Biological Function	PCa Aggressive Risk Contribution
rs35495320	COL8A2 / ADPRS	synonymous_variant	protein_coding	ADPRS: ADP-ribosylhydrolase; DNA damage response and genome stability	Defective DNA repair linked to genomic instability in aggressive PCa
rs1045390877	EYA2 / MIR3616	intron_variant	protein_coding	EYA2: transcriptional coactivator and phosphatase; dephosphorylates H2AX after DNA damage	EYA2 overexpression supports genomic instability tolerance and resistance to DNA-damaging therapies in PCa
10. Intergenic / Unannotated Loci
rsID	Chr	Position	Biotype	Notes
rs4949973	1	95850718	intergenic	No overlapping gene; potential regulatory element
rs759001236	1	96940739	intergenic	No overlapping gene
rs592019	1	232354369	intergenic	No overlapping gene
rs370469206	4	26528324	intergenic	No overlapping gene
rs56999914	4	160907222	intergenic	No overlapping gene
rs1560864079	4	187066755	intergenic	No overlapping gene
rs6822725	4	187071658	intergenic	No overlapping gene
rs73025642	5	3335346	intergenic	No overlapping gene
rs10950308	7	72470918	intergenic	No overlapping gene
rs12704958	7	98056952	intergenic	No overlapping gene
rs55784506	7	98088889	intergenic	No overlapping gene
rs7827358	8	34652662	intergenic	No overlapping gene
rs7822076	8	123171311	intergenic	No overlapping gene
rs75741226	8	127556935	intergenic	No overlapping gene
rs1417078	9	79489743	intergenic	No overlapping gene
rs1823041567	9	79738755	intergenic	No overlapping gene
rs59388246	10	2862526	intergenic	No overlapping gene
rs4934522	10	34935320	intergenic	No overlapping gene
rs74878842	10	81686636	intergenic	No overlapping gene
rs1145210	11	116688286	intergenic	No overlapping gene
rs4246238	12	26091506	intergenic	No overlapping gene
rs9971994	13	103628522	intergenic	No overlapping gene
rs4488317	13	103691212	intergenic	No overlapping gene
rs74931089	15	26379700	intergenic	No overlapping gene
rs7204636	16	26786884	intergenic	No overlapping gene
rs9930729	16	79909187	intergenic	No overlapping gene
rs12980486	19	8192090	intergenic	No overlapping gene
rs5944281	X	26073184	intergenic	No overlapping gene
rs5966028	X	146081873	intergenic	No overlapping gene
rs7471134	X	146100596	intergenic	No overlapping gene
Supplementary Table 7. SNP Annotations Grouped by Biological Pathway
